# Genomic Epidemiology of Healthcare-Associated Respiratory Virus Infections

**DOI:** 10.1101/2025.04.20.25325828

**Authors:** Vatsala Rangachar Srinivasa, Marissa P. Griffith, Alexander J. Sundermann, Emma Mills, Nathan J. Raabe, Kady D. Waggle, Kathleen A. Shutt, Tung Phan, Anna F. Wang-Erickson, Graham M. Snyder, Daria Van Tyne, Lora Lee Pless, Lee H. Harrison

**Affiliations:** Microbial Genomic Epidemiology Laboratory, Center for Genomic Epidemiology, University of Pittsburgh, Pittsburgh, PA, USA; Division of Infectious Diseases, University of Pittsburgh School of Medicine, Pittsburgh, PA, USA; Department of Epidemiology, School of Public Health, University of Pittsburgh, Pittsburgh, PA, USA; Department of Infection Control and Hospital Epidemiology, UPMC, Pittsburgh, PA; Department of Pediatrics, Division of Infectious Diseases, University of Pittsburgh School of Medicine, Pittsburgh, PA, USA; Institute of Infection, Inflammation, and Immunity in Children (i4Kids), Pittsburgh, PA; Department of Pathology, University of Pittsburgh School of Medicine, Pittsburgh, PA, USA

**Keywords:** whole genome sequencing, respiratory viruses, genomic epidemiology, healthcare-associated infections, outbreak

## Abstract

**Background:** Respiratory virus transmission in healthcare settings is not well understood. To investigate the transmission dynamics of common healthcare-associated respiratory virus infections, we performed retrospective whole genome sequencing (WGS) surveillance at one pediatric and two adult teaching hospitals in Pittsburgh, PA.

**Methods:** From January 2, 2018, to January 4, 2020, nasal swab specimens positive for rhinovirus, influenza, human metapneumovirus (HMPV), or respiratory syncytial virus (RSV) from patients hospitalized for ≥3 days were sequenced on Illumina platform. High-quality genomes were assessed for genetic relatedness using ≤3 single nucleotide polymorphisms (SNPs) cut-off, except for rhinovirus (10 SNPs). Patient health records were reviewed for genetically related clusters to identify epidemiological connections.

**Results:** We collected 436 viral specimens from 359 patients: rhinovirus (n=291), influenza (n=50), HMPV (n=47), and RSV (n=48). Of these, 55% (197/359 patients) were from pediatric hospital and 45% from adult hospitals. Patients ranged in age from 14 days to 93 years, 61% were male, and 74% were white. WGS was performed on 61.2% (178/291) rhinovirus, 78% (39/50) influenza, 92% (44/48) RSV, and all HMPV specimens. Among high-quality genomes, we identified 14 genetically related clusters involving 36 patients, ranging in size from 2-5 patients. We identified common epidemiological links for 53% (19/36) of clustered patients; 63% (12/19) patients had same-unit stay, 26% (5/19) had overlapping hospital stays, and 11% (2/19) shared common provider. On average, genetically related clusters spanned 16 days (range:0−55 days).

**Conclusion:** WGS offered insights into respiratory virus transmission dynamics. These advancements could potentially improve infection prevention and control strategies, leading to enhanced patient safety and healthcare outcomes.

**Summary:** We performed retrospective whole genome sequencing surveillance of common healthcare-associated respiratory virus infections across three hospitals. Our investigation elucidated complex respiratory virus transmission dynamics, which could potentially improve infection prevention and control strategies, leading to enhanced patient safety and healthcare outcomes.
