## Supplemental Table 5 for "Genomic Epidemiology of Healthcare-Associated Respiratory Virus Infections"

### Sheet: Sheet1
Specimen ID	Species	Season	Same patient specimens	Genetically related clusters	NCBI accession number	GISAID
RHV00001	Rhinovirus C	2019-2020			PV423890
RHV00002	Rhinovirus A	2018-2019			PV423891
RHV00003	Rhinovirus A	2017-2018			PV423892
RHV00011	Rhinovirus A	2018-2019			PV423893
RHV00012	Rhinovirus C	2018-2019			PV423894
RHV00013	Rhinovirus C	2018-2019			PV423895
RHV00014	Rhinovirus C	2019-2020			PV423896
RHV00017	Rhinovirus A	2018-2019			PV423897
RHV00024	Rhinovirus A	2018-2019	P 9		PV423898
RHV00026	Rhinovirus C	2018-2019			PV423899
RHV00033	Rhinovirus C	2018-2019			PV423900
RHV00034	Rhinovirus A	2018-2019	P 7		PV423901
RHV00035	Rhinovirus A	2018-2019	P 10		PV423902
RHV00039	Rhinovirus A	2018-2019	P 10		PV423903
RHV00041	Rhinovirus C	2018-2019			PV423904
RHV00043	Rhinovirus A	2018-2019			PV423905
RHV00044	Rhinovirus C	2017-2018			PV423906
RHV00049	Rhinovirus C	2017-2018			PV423907
RHV00050	Rhinovirus A	2017-2018			PV423908
RHV00051	Rhinovirus A	2017-2018	P 7		PV423909
RHV00055	Rhinovirus C	2017-2018			PV423910
RHV00061	Rhinovirus C	2017-2018	P 7	1	PV423911
RHV00062	Rhinovirus C	2017-2018		1	PV423912
RHV00063	Rhinovirus C	2017-2018		1	PV423913
RHV00064	Rhinovirus C	2017-2018		1	PV423914
RHV00065	Rhinovirus C	2017-2018		1	PV423915
RHV00067	Rhinovirus C	2017-2018	P 1		PV423916
RHV00071	Rhinovirus C	2017-2018	P 1		PV423917
RHV00075	Rhinovirus C	2017-2018	P 1		PV423918
RHV00079	Rhinovirus A	2017-2018	P 7		PV423919
RHV00081	Rhinovirus A	2017-2018			PV423920
RHV00083	Rhinovirus C	2017-2018			PV423921
RHV00090	Rhinovirus A	2017-2018			PV423922
RHV00092	Rhinovirus A	2017-2018	P 7		PV423923
RHV00093	Rhinovirus A	2017-2018			PV423924
RHV00098	Rhinovirus A	2017-2018			PV423925
RHV00099	Rhinovirus A	2017-2018			PV423926
RHV00104	Rhinovirus A	2017-2018	P 3		PV423927
RHV00105	Rhinovirus A	2017-2018	P 3		PV423928
RHV00109	Rhinovirus A	2017-2018	P 7		PV423929
RHV00114	Rhinovirus A	2017-2018			PV423930
RHV00115	Rhinovirus A	2018-2019	P 5		PV423931
RHV00116	Rhinovirus A	2018-2019	P 7		PV423932
RHV00119	Rhinovirus A	2018-2019			PV423933
RHV00123	Human rhinovirus sp.	2018-2019	P 5		PV423934
RHV00124	Rhinovirus C	2018-2019			PV423935
RHV00126	Rhinovirus A	2018-2019			PV423936
RHV00129	Rhinovirus C	2018-2019			PV423937
RHV00130	Rhinovirus C	2018-2019			PV423938
RHV00131	Rhinovirus C	2018-2019			PV423939
RHV00134	Rhinovirus A	2018-2019	P 9		PV423940
RHV00135	Rhinovirus B	2018-2019			PV423941
RHV00140	Rhinovirus B	2018-2019			PV423942
RHV00143	Rhinovirus A	2018-2019	P 7		PV423943
RHV00144	Rhinovirus B	2018-2019			PV423944
RHV00145	Rhinovirus A	2018-2019			PV423945
RHV00149	Rhinovirus B	2018-2019			PV423946
RHV00152	Rhinovirus B	2018-2019			PV423947
RHV00158	Rhinovirus C	2018-2019			PV423948
RHV00159	Rhinovirus A	2018-2019	P 7		PV423949
RHV00161	Rhinovirus A	2018-2019	P 4		PV423950
RHV00164	Rhinovirus A	2018-2019	P 7		PV423951
RHV00165	Rhinovirus A	2018-2019	P 7		PV423952
RHV00166	Rhinovirus A	2018-2019	P 9		PV423953
RHV00167	Rhinovirus C	2018-2019			PV423954
RHV00170	Rhinovirus A	2018-2019	P 7		PV423955
RHV00172	Rhinovirus A	2018-2019			PV423956
RHV00173	Rhinovirus C	2018-2019			PV423957
RHV00174	Rhinovirus C	2018-2019			PV423958
RHV00177	Rhinovirus A	2018-2019	P 4		PV423959
RHV00179	Rhinovirus B	2018-2019			PV423960
RHV00180	Rhinovirus C	2018-2019	P 2		PV423961
RHV00183	Rhinovirus A	2018-2019			PV423962
RHV00185	Rhinovirus A	2018-2019			PV423963
RHV00192	Rhinovirus A	2018-2019		3	PV423964
RHV00200	Rhinovirus A	2018-2019		3	PV423965
RHV00203	Rhinovirus A	2018-2019		4	PV423966
RHV00204	Rhinovirus A	2018-2019	P 6	4	PV423967
RHV00205	Rhinovirus A	2018-2019		5	PV423968
RHV00206	Rhinovirus A	2018-2019		5	PV423969
RHV00208	Rhinovirus A	2018-2019			PV423970
RHV00212	Rhinovirus A	2018-2019	P 6		PV423971
RHV00215	Rhinovirus A	2018-2019			PV423972
RHV00220	Rhinovirus A	2019-2020			PV423973
RHV00221	Rhinovirus C	2019-2020			PV423974
RHV00225	Rhinovirus A	2019-2020			PV423975
RHV00226	Rhinovirus A	2019-2020			PV423976
RHV00229	Rhinovirus C	2019-2020			PV423977
RHV00232	Rhinovirus C	2019-2020			PV423978
RHV00236	Rhinovirus A	2019-2020			PV423979
RHV00237	Rhinovirus A	2019-2020			PV423980
RHV00239	Rhinovirus A	2019-2020			PV423981
RHV00245	Rhinovirus C	2019-2020			PV423982
RHV00246	Rhinovirus A	2019-2020			PV423983
RHV00249	Rhinovirus A	2019-2020			PV423984
RHV00251	Rhinovirus C	2019-2020			PV423985
RHV00253	Rhinovirus A	2019-2020			PV423986
RHV00254	Rhinovirus C	2019-2020			PV423987
RHV00255	Rhinovirus A	2019-2020			PV423988
RHV00257	Rhinovirus C	2019-2020	P 8		PV423989
RHV00259	Rhinovirus C	2019-2020	P 8		PV423990
RHV00260	Rhinovirus A	2019-2020		2	PV423991
RHV00262	Rhinovirus A	2019-2020	P 2		PV423992
RHV00264	Rhinovirus B	2019-2020		6	PV423993
RHV00265	Rhinovirus A	2019-2020			PV423994
RHV00267	Rhinovirus B	2019-2020			PV423995
RHV00269	Rhinovirus C	2019-2020			PV423996
RHV00270	Rhinovirus A	2019-2020		2	PV423997
RHV00271	Rhinovirus B	2019-2020		6	PV423998
RHV00276	Rhinovirus B	2019-2020			PV423999
RHV00282	Rhinovirus A	2019-2020			PV424000
RHV00284	Rhinovirus A	2019-2020			PV424001
RHV00285	Rhinovirus C	2019-2020	P 11		PV424002
RHV00286	Rhinovirus C	2019-2020			PV424003
RHV00289	Rhinovirus C	2019-2020	P 11		PV424004
RHV00291	Rhinovirus C	2019-2020			PV424005
INF00001	Influenza A Virus, H3N2	2017-2018			PV421052,PV421053,PV421054,PV421055,PV421056,PV421057,PV421058,PV421059	PB2: EPI4163989 / PB1: EPI4163990 / PA: EPI4163988 / HA: EPI4163992 / NP: EPI4163985 / NA: EPI4163991 / MP: EPI4163987 / NS: EPI4163986
INF00003	Influenza A Virus, H1N1 (2009 pandemic)	2017-2018			PV421060,PV421061,PV421062,PV421063,PV421064,PV421065,PV421066,PV421067	PB2: EPI4163997 / PB1: EPI4163998 / PA: EPI4163996 / HA: EPI4164000 / NP: EPI4163993 / NA: EPI4163999 / MP: EPI4163995 / NS: EPI4163994
INF00004	Influenza A Virus, H3N2	2017-2018			PV421068,PV421069,PV421070,PV421071,PV421072,PV421073,PV421074,PV421075	PB2: EPI4164005 / PB1: EPI4164006 / PA: EPI4164004 / HA: EPI4164008 / NP: EPI4164001 / NA: EPI4164007 / MP: EPI4164003 / NS: EPI4164002
INF00008	Influenza A Virus, H1N1 (2009 pandemic)	2018-2019		11	PV421076,PV421077,PV421078,PV421079,PV421080,PV421081,PV421082,PV421083	PB2: EPI4164013 / PB1: EPI4164014 / PA: EPI4164012 / HA: EPI4164016 / NP: EPI4164009 / NA: EPI4164015 / MP: EPI4164011 / NS: EPI4164010
INF00009	Influenza A Virus, H1N1 (2009 pandemic)	2018-2019		11	PV421084,PV421085,PV421086,PV421087,PV421088,PV421089,PV421090,PV421091	PB2: EPI4164021 / PB1: EPI4164022 / PA: EPI4164020 / HA: EPI4164024 / NP: EPI4164017 / NA: EPI4164023 / MP: EPI4164019 / NS: EPI4164018
INF00014	Influenza A Virus, H1N1 (2009 pandemic)	2018-2019		10	PV421092,PV421093,PV421094,PV421095,PV421096,PV421097,PV421098,PV421099	PB2: EPI4164029 / PB1: EPI4164030 / PA: EPI4164028 / HA: EPI4164032 / NP: EPI4164025 / NA: EPI4164031 / MP: EPI4164027 / NS: EPI4164026
INF00017	Influenza A Virus, H1N1 (2009 pandemic)	2018-2019			PV421038,PV421039,PV421040,PV421041,PV421042,PV421043	PB2: EPI4164037 / PB1: EPI4164038 / PA: EPI4164036 / HA: EPI4164040 / NP: EPI4164033 / NA: EPI4164039 / MP: EPI4164035 / NS: EPI4164034
INF00018	Influenza A Virus, H1N1 (2009 pandemic)	2018-2019			PV421100,PV421101,PV421102,PV421103,PV421104,PV421105,PV421106,PV421107	PB2: EPI4164045 / PB1: EPI4164046 / PA: EPI4164044 / HA: EPI4164048 / NP: EPI4164041 / NA: EPI4164047 / MP: EPI4164043 / NS: EPI4164042
INF00019	Influenza A Virus, H1N1 (2009 pandemic)	2018-2019			PV421108,PV421109,PV421110,PV421111,PV421112,PV421113,PV421114,PV421115	PB2: EPI4164053 / PB1: EPI4164054 / PA: EPI4164052 / HA: EPI4164056 / NP: EPI4164049 / NA: EPI4164055 / MP: EPI4164051 / NS: EPI4164050
INF00020	Influenza A Virus, H1N1 (2009 pandemic)	2018-2019			PV421116,PV421117,PV421118,PV421119,PV421120,PV421121,PV421122,PV421123	PB2: EPI4164061 / PB1: EPI4164062 / PA: EPI4164060 / HA: EPI4164064 / NP: EPI4164057 / NA: EPI4164063 / MP: EPI4164059 / NS: EPI4164058
INF00022	Influenza A Virus, H1N1 (2009 pandemic)	2018-2019			PV421124,PV421125,PV421126,PV421127,PV421128,PV421129,PV421130,PV421131	PB2: EPI4164069 / PB1: EPI4164070 / PA: EPI4164068 / HA: EPI4164072 / NP: EPI4164065 / NA: EPI4164071 / MP: EPI4164067 / NS: EPI4164066
INF00023	Influenza A Virus, H3N2	2018-2019			PV421132,PV421133,PV421134,PV421135,PV421136,PV421137,PV421138,PV421139	PB2: EPI4164077 / PB1: EPI4164078 / PA: EPI4164076 / HA: EPI4164080 / NP: EPI4164073 / NA: EPI4164079 / MP: EPI4164075 / NS: EPI4164074
INF00024	Influenza A Virus, H3N2	2019-2020			PV421140,PV421141,PV421142,PV421143,PV421144,PV421145,PV421146,PV421147	PB2: EPI4164085 / PB1: EPI4164086 / PA: EPI4164084 / HA: EPI4164088 / NP: EPI4164081 / NA: EPI4164087 / MP: EPI4164083 / NS: EPI4164082
INF00025	Influenza A Virus, H1N1 (2009 pandemic)	2018-2019			PV421148,PV421149,PV421150,PV421151,PV421152,PV421153,PV421154,PV421155	PB2: EPI4164093 / PB1: EPI4164094 / PA: EPI4164092 / HA: EPI4164096 / NP: EPI4164089 / NA: EPI4164095 / MP: EPI4164091 / NS: EPI4164090
INF00026	Influenza A Virus, H1N1 (2009 pandemic)	2018-2019			PV421156,PV421157,PV421158,PV421159,PV421160,PV421161,PV421162,PV421163	PB2: EPI4164101 / PB1: EPI4164102 / PA: EPI4164100 / HA: EPI4164104 / NP: EPI4164097 / NA: EPI4164103 / MP: EPI4164099 / NS: EPI4164098
INF00028	Influenza A Virus, H1N1 (2009 pandemic)	2018-2019		10	PV421164,PV421165,PV421166,PV421167,PV421168,PV421169,PV421170,PV421171	PB2: EPI4164109 / PB1: EPI4164110 / PA: EPI4164108 / HA: EPI4164112 / NP: EPI4164105 / NA: EPI4164111 / MP: EPI4164107 / NS: EPI4164106
INF00029	Influenza A Virus, H1N1 (2009 pandemic)	2018-2019			PV421172,PV421173,PV421174,PV421175,PV421176,PV421177,PV421178,PV421179	PB2: EPI4164117 / PB1: EPI4164118 / PA: EPI4164116 / HA: EPI4164120 / NP: EPI4164113 / NA: EPI4164119 / MP: EPI4164115 / NS: EPI4164114
INF00030	Influenza A Virus, H1N1 (2009 pandemic)	2018-2019		10	PV421180,PV421181,PV421182,PV421183,PV421184,PV421185,PV421186,PV421187	PB2: EPI4164125 / PB1: EPI4164126 / PA: EPI4164124 / HA: EPI4164128 / NP: EPI4164121 / NA: EPI4164127 / MP: EPI4164123 / NS: EPI4164122
INF00032	Influenza A Virus, H1N1 (2009 pandemic)	2018-2019			PV421188,PV421189,PV421190,PV421191,PV421192,PV421193,PV421194,PV421195	PB2: EPI4164133 / PB1: EPI4164134 / PA: EPI4164132 / HA: EPI4164136 / NP: EPI4164129 / NA: EPI4164135 / MP: EPI4164131 / NS: EPI4164130
INF00033	Influenza A Virus, H1N1 (2009 pandemic)	2018-2019		10	PV421044,PV421045,PV421046,PV421047,PV421048,PV421049,PV421050,PV421051	PB2: EPI4164141 / PB1: EPI4164142 / PA: EPI4164140 / HA: EPI4164144 / NP: EPI4164137 / NA: EPI4164143 / MP: EPI4164139 / NS: EPI4164138
INF00035	Influenza A Virus, H3N2	2017-2018			PV421196,PV421197,PV421198,PV421199,PV421200,PV421201,PV421202,PV421203	PB2: EPI4164149 / PB1: EPI4164150 / PA: EPI4164148 / HA: EPI4164152 / NP: EPI4164145 / NA: EPI4164151 / MP: EPI4164147 / NS: EPI4164146
INF00037	Influenza A Virus, H3N2	2017-2018			PV421204,PV421205,PV421206,PV421207,PV421208,PV421209,PV421210,PV421211	PB2: EPI4164157 / PB1: EPI4164158 / PA: EPI4164156 / HA: EPI4164160 / NP: EPI4164153 / NA: EPI4164159 / MP: EPI4164155 / NS: EPI4164154
INF00039	Influenza A Virus, H1N1 (2009 pandemic)	2017-2018			PV421212,PV421213,PV421214,PV421215,PV421216,PV421217,PV421218,PV421219	PB2: EPI4164165 / PB1: EPI4164166 / PA: EPI4164164 / HA: EPI4164168 / NP: EPI4164161 / NA: EPI4164167 / MP: EPI4164163 / NS: EPI4164162
INF00041	Influenza B Virus, Yamagata	2017-2018			PV387761,PV387762,PV387763,PV387764,PV387765,PV387766,PV387767,PV387768	PB2: EPI4164173 / PB1: EPI4164174 / PA: EPI4164172 / HA: EPI4164176 / NP: EPI4164169 / NA: EPI4164175 / MP: EPI4164171 / NS: EPI4164170
INF00042	Influenza B Virus, Yamagata	2017-2018			PV387769,PV387770,PV387771,PV387772,PV387773,PV387774,PV387775,PV387776	PB2: EPI4164181 / PB1: EPI4164182 / PA: EPI4164180 / HA: EPI4164184 / NP: EPI4164177 / NA: EPI4164183 / MP: EPI4164179 / NS: EPI4164178
INF00043	Influenza A Virus, H3N2	2017-2018			PV421220,PV421221,PV421222,PV421223,PV421224,PV421225,PV421226,PV421227	PB2: EPI4164189 / PB1: EPI4164190 / PA: EPI4164188 / HA: EPI4164192 / NP: EPI4164185 / NA: EPI4164191 / MP: EPI4164187 / NS: EPI4164186
INF00044	Influenza B Virus, Yamagata	2017-2018			PV387753,PV387754,PV387755,PV387756,PV387757,PV387758,PV387759,PV387760	PB2: EPI4164197 / PB1: EPI4164198 / PA: EPI4164196 / HA: EPI4164200 / NP: EPI4164193 / NA: EPI4164199 / MP: EPI4164195 / NS: EPI4164194
INF00045	Influenza A Virus, H1N1 (2009 pandemic)	2018-2019			PV421228,PV421229,PV421230,PV421231,PV421232,PV421233,PV421234,PV421235	PB2: EPI4164205 / PB1: EPI4164206 / PA: EPI4164204 / HA: EPI4164208 / NP: EPI4164201 / NA: EPI4164207 / MP: EPI4164203 / NS: EPI4164202
INF00047	Influenza A Virus, H1N1 (2009 pandemic)	2018-2019			PV421236,PV421237,PV421238,PV421239,PV421240,PV421241,PV421242,PV421243	PB2: EPI4164213 / PB1: EPI4164214 / PA: EPI4164212 / HA: EPI4164216 / NP: EPI4164209 / NA: EPI4164215 / MP: EPI4164211 / NS: EPI4164210
INF00048	Influenza A Virus, H1N1 (2009 pandemic)	2018-2019			PV421244,PV421245,PV421246,PV421247,PV421248,PV421249,PV421250,PV421251	PB2: EPI4164221 / PB1: EPI4164222 / PA: EPI4164220 / HA: EPI4164224 / NP: EPI4164217 / NA: EPI4164223 / MP: EPI4164219 / NS: EPI4164218
INF00049	Influenza A Virus, H1N1 (2009 pandemic)	2018-2019			PV421252,PV421253,PV421254,PV421255,PV421256,PV421257,PV421258,PV421259	PB2: EPI4164229 / PB1: EPI4164230 / PA: EPI4164228 / HA: EPI4164232 / NP: EPI4164225 / NA: EPI4164231 / MP: EPI4164227 / NS: EPI4164226
INF00050	Influenza A Virus, H3N2	2017-2018			PV421260,PV421261,PV421262,PV421263,PV421264,PV421265,PV421266,PV421267	PB2: EPI4164237 / PB1: EPI4164238 / PA: EPI4164236 / HA: EPI4164240 / NP: EPI4164233 / NA: EPI4164239 / MP: EPI4164235 / NS: EPI4164234
INF00051	Influenza B Virus, Victoria	2019-2020			PV387777,PV387778,PV387779,PV387780,PV387781,PV387782,PV387783,PV387784	PB2: EPI4164245 / PB1: EPI4164246 / PA: EPI4164244 / HA: EPI4164248 / NP: EPI4164241 / NA: EPI4164247 / MP: EPI4164243 / NS: EPI4164242
INF00052	Influenza B Virus, Victoria	2019-2020			PV387785,PV387786,PV387787,PV387788,PV387789,PV387790,PV387791,PV387792	PB2: EPI4164253 / PB1: EPI4164254 / PA: EPI4164252 / HA: EPI4164256 / NP: EPI4164249 / NA: EPI4164255 / MP: EPI4164251 / NS: EPI4164250
INF00053	Influenza B Virus, Victoria	2019-2020			PV387793,PV387794,PV387795,PV387796,PV387797,PV387798,PV387799,PV387800	PB2: EPI4164261 / PB1: EPI4164262 / PA: EPI4164260 / HA: EPI4164264 / NP: EPI4164257 / NA: EPI4164263 / MP: EPI4164259 / NS: EPI4164258
RSV00028	RSV B	2018-2019			PV388307	EPI_ISL_19794694
RSV00030	RSV B	2017-2018			PV388308	EPI_ISL_19794695
RSV00033	RSV B	2017-2018			PV388310	EPI_ISL_19794696
RSV00034	RSV B	2018-2019			PV388311	EPI_ISL_19794697
RSV00038	RSV B	2018-2019			PV388331	EPI_ISL_19794698
RSV00040	RSV B	2018-2019			PV388314	EPI_ISL_19794699
RSV00014	RSV B	2018-2019		7	PV388319	EPI_ISL_19794700
RSV00015	RSV B	2018-2019			PV388328	EPI_ISL_19794701
RSV00020	RSV A	2018-2019			PV388304	EPI_ISL_19794702
RSV00002	RSV B	2018-2019			PV388320	EPI_ISL_19794703
RSV00003	RSV B	2018-2019			PV388301	EPI_ISL_19794704
RSV00004	RSV B	2017-2018			PV388325	EPI_ISL_19794705
RSV00005	RSV B	2018-2019			PV388326	EPI_ISL_19794706
RSV00006	RSV B	2018-2019			PV388321	EPI_ISL_19794707
RSV00007	RSV B	2018-2019			PV388300	EPI_ISL_19794708
RSV00008	RSV B	2018-2019			PV388302	EPI_ISL_19794709
RSV00009	RSV B	2018-2019		9	PV388327	EPI_ISL_19794710
RSV00012	RSV B	2018-2019			PV388322	EPI_ISL_19794711
RSV00013	RSV B	2018-2019		9	PV388303	EPI_ISL_19794712
RSV00017	RSV B	2018-2019			PV388323	EPI_ISL_19794713
RSV00018	RSV A	2018-2019	P 12	8	PV388297	EPI_ISL_19794714
RSV00019	RSV A	2018-2019	P 12		PV388298	EPI_ISL_19794715
RSV00021	RSV A	2018-2019		8	PV388318	EPI_ISL_19794716
RSV00023	RSV B	2018-2019		7	PV388329	EPI_ISL_19794717
RSV00024	RSV B	2018-2019		7	PV388305	EPI_ISL_19794718
RSV00026	RSV B	2018-2019		9	PV388306	EPI_ISL_19794719
RSV00027	RSV B	2018-2019		7	PV388330	EPI_ISL_19794720
RSV00029	RSV A	2017-2018			PV388299	EPI_ISL_19794721
RSV00031	RSV B	2017-2018			PV388309	EPI_ISL_19794722
RSV00032	RSV B	2017-2018			PV388324	EPI_ISL_19794723
RSV00036	RSV A	2018-2019			PV388312	EPI_ISL_19794724
RSV00039	RSV B	2018-2019			PV388313	EPI_ISL_19794725
RSV00041	RSV A	2018-2019			PV388332	EPI_ISL_19794726
RSV00042	RSV B	2018-2019			PV388315	EPI_ISL_19794727
RSV00043	RSV A	2018-2019	P 12		PV388335	EPI_ISL_19794728
RSV00044	RSV A	2019-2020			PV388333	EPI_ISL_19794729
RSV00045	RSV A	2019-2020			PV388334	EPI_ISL_19794730
RSV00047	RSV A	2019-2020			PV388316	EPI_ISL_19794731
RSV00048	RSV A	2019-2020			PV388317	EPI_ISL_19794732
MPV00001	HMPV A2	2019-2020		13	PV383321
MPV00002	HMPV B2	2018-2019			PV383322
MPV00008	HMPV A2	2018-2019		12	PV383327
MPV00010	HMPV B2	2018-2019			PV383329
MPV00011	HMPV B2	2017-2018			PV383330
MPV00017	HMPV B1	2018-2019			PV383335
MPV00025	HMPV B1	2018-2019			PV383339
MPV00034	HMPV B2	2017-2018			PV383346
MPV00040	HMPV B2	2018-2019			PV383352
MPV00035	HMPV B2	2018-2019			PV383347
MPV00003	HMPV B1	2017-2018			PV383323
MPV00004	HMPV B1	2018-2019			PV383324
MPV00006	HMPV B1	2018-2019			PV383325
MPV00007	HMPV B1	2017-2018		14	PV383326
MPV00009	HMPV B1	2017-2018			PV383328
MPV00012	HMPV B2	2018-2019			PV383331
MPV00013	HMPV B1	2017-2018			PV383332
MPV00014	HMPV B1	2017-2018		14	PV383333
MPV00015	HMPV B1	2017-2018			PV383334
MPV00020	HMPV B1	2018-2019			PV383336
MPV00021	HMPV B2	2018-2019			PV383337
MPV00022	HMPV B1	2018-2019			PV383338
MPV00026	HMPV B1	2018-2019	P 13		PV383340
MPV00027	HMPV B1	2018-2019			PV383341
MPV00028	HMPV A2	2018-2019		12	PV383342
MPV00029	HMPV B1	2017-2018			PV383343
MPV00032	HMPV A2	2017-2018			PV383344
MPV00033	HMPV B2	2017-2018			PV383345
MPV00036	HMPV B1	2018-2019			PV383348
MPV00037	HMPV B2	2018-2019			PV383349
MPV00038	HMPV B1	2018-2019			PV383350
MPV00039	HMPV B1	2018-2019	P 13		PV383351
MPV00043	HMPV B2	2018-2019			PV383353
MPV00044	HMPV B2	2018-2019			PV383354
MPV00045	HMPV B1	2018-2019			PV383355
MPV00048	HMPV A2	2018-2019		13	PV383356
